# When might Host Heterogeneity Drive the Evolution of Asymptomatic, Pandemic Coronaviruses?

**DOI:** 10.1101/2020.12.19.20248566

**Authors:** Kenichi W. Okamoto, Virakbott Ong, Robert Wallace, Rodrick Wallace, Luis Fernando Chaves

**Affiliations:** Department of Biology, University of St. Thomas, St. Paul MN 55105 USA; Agroecology and Rural Economics Research Corps, St. Paul MN USA; New York State Psychiatric Institute, NYC, NY USA; Institute of Tropical Medicine, Nagasaki University, Nagasaki, 852-8521 Japan and Instituto Costarricense de Investigación y Ensenanza en Nutrición y Salud, San José, Costa Rica

## Abstract

For most emerging infectious diseases, including SARS-Coronavirus-2 (SARS-CoV-2), pharmaceutical intervensions such as drugs and vaccines are not widely available, and disease surveillance followed by isolating, contact-tracing and quarantining infectious individuals is critical for controlling outbreaks. These interventions often begin by identifying symptomatic individuals. However, by actively removing pathogen strains likely to be symptomatic, such interventions may inadvertently select for strains less likely to result in symptomatic infections. Additionally, the pathogen’s fitness landscape is structured around a heterogeneous host pool. In particular, uneven surveillance efforts and distinct transmission risks across host classes can drastically alter selection pressures. Here we explore this interplay between evolution caused by disease control efforts, on the one hand, and host heterogeneity in the efficacy of public health interventions on the other, on the potential for a less symptomatic, but widespread, pathogen to evolve. We use an evolutionary epidemiology model parameterized for SARS-CoV-2, as the widespread potential for silent transmission by asymptomatic hosts has been hypothesized to account, in part, for its rapid global spread. We show that relying on symptoms-driven reporting for disease control ultimately shifts the pathogen’s fitness landscape and can cause pandemics. We find such outcomes result when isolation and quarantine efforts are intense, but insufficient for suppression. We further show that when host removal depends on the prevalence of symptomatic infections, intense isolation efforts can select for the emergence and extensive spread of more asymptomatic strains. The severity of selection pressure on pathogens caused by these interventions likely lies somewhere between the extremes of no intervention and thoroughly successful eradication. Identifying the levels of public health responses that facilitate selection for asymptomatic pathogen strains is therefore critical for calibrating disease suppression and surveillance efforts and for sustainably managing emerging infectious diseases.
