## Supplementary material for "When might Host Heterogeneity Drive the Evolution of Asymptomatic, Pandemic Coronaviruses?": TableS4.xls

### Sheet: Constant_HiEquity
														Ability to Detect Asymptomatic Novel Virus Infections
										Low									High
										Mixing/Transmission risk to Resilient									Mixing/Transmission risk to Resilient
							Low			Intermediate			High			Low			Intermediate			High
							Transmission risk to Vulnerable			Transmission risk to Vulnerable			Transmission risk to Vulnerable			Transmission risk to Vulnerable			Transmission risk to Vulnerable			Transmission risk to Vulnerable
						Low	Intermediate	High	Low	Intermediate	High	Low	Intermediate	High	Low	Intermediate	High	Low	Intermediate	High	Low	Intermediate	High
					Low	D	D	D	D	D	D	D	D	D	D	D	D	D	D	D	D	D	D
			Low	Novel Virus’s increase in asymptomaticity, vulnerable hosts	Intermediate	A	D	D	M	D	D	D	C	C	**	D	D	D	D	D	D	B	B
					High	*	M	D	*	N	B	*	C	C	*	P	B	*	P	D	*	P	D
					Low	A	D	D	M	N	N	D	E	E	**	D	D	D	D	D	D	D	D
	Low	Novel Virus’s increase in asymptomaticity, resilient hosts	Intermediate	Novel Virus’s increase in asymptomaticity, vulnerable hosts	Intermediate	**	D	D	**	D	D	D	D	D	**	D	D	**	D	D	D	D	D
					High	*	H	H	*	H	H	*	K	C	*	B	B	*	B	B	*	P	D
					Low	A	A	A	M	E	E	E	E	E	**	A	A	D	D	D	D	D	D
			High	Novel Virus’s increase in asymptomaticity, vulnerable hosts	Intermediate	**	A	A	**	A	A	E	E	E	**	A	A	**	A	A	B	D	D
Ability to Detect Symptomatic Novel Virus Infections					High	*	**	**	*	**	**	*	A	A	*	*	**	*	*	**	*	*	**
					Low	*	I	I	*	I	I	*	I	I	*	*	*	*	*	*	*	*	*
			Low	Novel Virus’s increase in asymptomaticity, vulnerable hosts	Intermediate	*	**	**	*	**	**	*	**	**	*	*	*	*	*	*	*	*	*
					High	*	**	**	*	**	**	*	J	J	*	*	*	*	*	*	*	*	*
					Low	*	*	**	*	*	**	*	*	**	*	*	*	*	*	*	*	*	*
	High	Novel Virus’s increase in asymptomaticity, resilient hosts	Intermediate	Novel Virus’s increase in asymptomaticity, vulnerable hosts	Intermediate	*	**	**	*	**	**	*	**	**	*	*	*	*	*	*	*	*	*
					High	*	**	**	*	**	**	*	J	J	*	*	*	*	*	*	*	*	*
					Low	*	*	**	*	*	**	*	*	**	*	*	*	*	*	*	*	*	*
			High	Novel Virus’s increase in asymptomaticity, vulnerable hosts	Intermediate	*	**	**	*	**	**	*	**	**	*	*	*	*	*	*	*	*	*
					High	*	**	**	*	**	**	*	**	**	*	*	*	*	*	*	*	*	*
